# Deep representation learning for clustering longitudinal survival data from electronic health records

**DOI:** 10.1101/2024.01.11.24301148

**Authors:** Jiajun Qiu, Yao Hu, Li Li, Abdullah Mesut Erzurumluoglu, Ingrid Braenne, Charles Whitehurst, Jochen Schmitz, Jatin Arora, Boris Alexander Bartholdy, Shrey Gandhi, Pierre Khoueiry, Stefanie Mueller, Boris Noyvert, Zhihao Ding, Jan Nygaard Jensen, Johann de Jong

## Abstract

Precision medicine requires accurate identification of clinically relevant patient subgroups. Electronic health records provide major opportunities for leveraging machine learning approaches to uncover novel patient subgroups. However, many existing approaches fail to adequately capture complex interactions between diagnosis trajectories and disease-relevant risk events, leading to subgroups that can still display great heterogeneity in event risk and underlying molecular mechanisms. To address this challenge, we implemented VaDeSC-EHR, a transformer-based variational autoencoder for clustering longitudinal survival data as extracted from electronic health records. We show that VaDeSC-EHR outperforms baseline methods on both synthetic and real-world benchmark datasets with known ground-truth cluster labels. In an application to Crohn’s disease, VaDeSC-EHR successfully identifies four distinct subgroups with divergent diagnosis trajectories and risk profiles, revealing clinically and genetically relevant factors in Crohn’s disease. Our results show that VaDeSC-EHR can be a powerful tool for discovering novel patient subgroups in the development of precision medicine approaches.
