## Supplementary Data 1 for "Deep representation learning for clustering longitudinal survival data from electronic health records"

### Sheet: cluster 1&4 vs cluster 2&3
Pathway	Coef	p-val	adj p-val
GOBP_CYTOKINE_PRODUCTION	385.574	0.000780431	0.0426636
GOBP_REGULATION_OF_ADAPTIVE_IMMUNE_RESPONSE	137.97	0.000470065	0.0426636
GOBP_POSITIVE_REGULATION_OF_ADAPTIVE_IMMUNE_RESPONSE	95.1197	0.000568442	0.0426636
GOBP_POSITIVE_REGULATION_OF_CYTOKINE_PRODUCTION	266.138	0.00111008	0.0447374
GOBP_CYTOKINE_PRODUCTION_INVOLVED_IN_IMMUNE_RESPONSE	134.291	0.00136395	0.0447374
GOBP_REGULATION_OF_IMMUNE_EFFECTOR_PROCESS	203.187	0.00226711	0.0464758
GOBP_POSITIVE_REGULATION_OF_IMMUNE_EFFECTOR_PROCESS	151.308	0.00193232	0.0464758
GOBP_POSITIVE_REGULATION_OF_CYTOKINE_PRODUCTION_INVOLVED_IN_IMMUNE_RESPONSE	95.0565	0.00224598	0.0464758
GOBP_REGULATION_OF_PRODUCTION_OF_MOLECULAR_MEDIATOR_OF_IMMUNE_RESPONSE	153.054	0.00323667	0.0530815
GOBP_POSITIVE_REGULATION_OF_PRODUCTION_OF_MOLECULAR_MEDIATOR_OF_IMMUNE_RESPONSE	118.861	0.00293267	0.0530815
GOBP_REGULATION_OF_IMMUNE_SYSTEM_PROCESS	466.38	0.00478592	0.0713538
GOBP_REGULATION_OF_LEUKOCYTE_MEDIATED_IMMUNITY	136.988	0.00567549	0.0775651
GOBP_ADAPTIVE_IMMUNE_RESPONSE	198.695	0.00768927	0.0900743
GOBP_IMMUNE_EFFECTOR_PROCESS	249.27	0.00720337	0.0900743
GOBP_POSITIVE_REGULATION_OF_LEUKOCYTE_MEDIATED_IMMUNITY	83.076	0.00885352	0.0967985
GOBP_NEGATIVE_REGULATION_OF_IMMUNE_RESPONSE	144.456	0.0105778	0.108423
GOBP_PRODUCTION_OF_MOLECULAR_MEDIATOR_OF_IMMUNE_RESPONSE	139.287	0.014911	0.135856
GOBP_DEFENSE_RESPONSE	430.482	0.0146048	0.135856
GOBP_REGULATION_OF_IMMUNE_RESPONSE	272.32	0.0162721	0.140454
GOBP_NEGATIVE_REGULATION_OF_ADAPTIVE_IMMUNE_RESPONSE	59.1492	0.0171827	0.140898
GOBP_CELL_ACTIVATION_INVOLVED_IN_IMMUNE_RESPONSE	157.655	0.0187373	0.146329
GOBP_SOMATIC_DIVERSIFICATION_OF_IMMUNE_RECEPTORS	95.1332	0.0279085	0.147645
GOBP_T_CELL_DIFFERENTIATION_INVOLVED_IN_IMMUNE_RESPONSE	58.4932	0.0247861	0.147645
GOBP_ADAPTIVE_IMMUNE_RESPONSE_BASED_ON_SOMATIC_RECOMBINATION_OF_IMMUNE_RECEPTORS_BUILT_FROM_IMMUNOGLOBULIN_SUPERFAMILY_DOMAINS	126.218	0.0254923	0.147645
GOBP_POSITIVE_REGULATION_OF_IMMUNE_SYSTEM_PROCESS	289.989	0.0252435	0.147645
GOBP_IMMUNE_RESPONSE	387.517	0.0218314	0.147645
GOBP_RESPONSE_TO_VIRUS	161.679	0.0270733	0.147645
GOBP_POSITIVE_REGULATION_OF_IMMUNE_RESPONSE	222.77	0.0231592	0.147645
GOBP_REGULATION_OF_RESPONSE_TO_STRESS	438.019	0.0204468	0.147645
GOBP_APOPTOTIC_SIGNALING_PATHWAY	312.171	0.0216708	0.147645
GOBP_DEFENSE_RESPONSE_TO_OTHER_ORGANISM	280.864	0.0273714	0.147645
GOBP_NEGATIVE_REGULATION_OF_CYTOKINE_PRODUCTION	127.806	0.0301523	0.148125
GOBP_SOMATIC_DIVERSIFICATION_OF_IMMUNOGLOBULINS_INVOLVED_IN_IMMUNE_RESPONSE	64.3699	0.031457	0.148125
GOBP_IMMUNE_SYSTEM_DEVELOPMENT	169.192	0.0296341	0.148125
GOBP_NEGATIVE_REGULATION_OF_MULTICELLULAR_ORGANISMAL_PROCESS	367.101	0.0316121	0.148125
GOBP_NEGATIVE_REGULATION_OF_IMMUNE_EFFECTOR_PROCESS	85.7587	0.0403846	0.180165
GOBP_REGULATION_OF_RESPONSE_TO_BIOTIC_STIMULUS	167.08	0.0406471	0.180165
GOBP_LYMPHOCYTE_ACTIVATION_INVOLVED_IN_IMMUNE_RESPONSE	97.4544	0.0437844	0.181061
GOBP_REGULATION_OF_HUMORAL_IMMUNE_RESPONSE	31.7962	0.0428748	0.181061
GOBP_POSITIVE_REGULATION_OF_INTERFERON_ALPHA_PRODUCTION	40.2985	0.0441612	0.181061
GOBP_REGULATION_OF_T_HELPER_17_TYPE_IMMUNE_RESPONSE	19.1239	0.0481721	0.192689
GOBP_REGULATION_OF_DEFENSE_RESPONSE	219.38	0.050885	0.194073
GOBP_POSITIVE_REGULATION_OF_MYELOID_LEUKOCYTE_CYTOKINE_PRODUCTION_INVOLVED_IN_IMMUNE_RESPONSE	33.7438	0.0497672	0.194073
GOBP_RESPONSE_TO_TYPE_III_INTERFERON	20.9884	0.0534785	0.199329
GOBP_T_CELL_MEDIATED_CYTOTOXICITY	37.21	0.0596268	0.204051
GOBP_T_CELL_ACTIVATION_INVOLVED_IN_IMMUNE_RESPONSE	63.6994	0.0598014	0.204051
GOBP_VIRAL_GENOME_REPLICATION	84.8881	0.0591466	0.204051
GOBP_TYPE_II_INTERFERON_PRODUCTION	48.6084	0.0645048	0.204051
GOBP_TYPE_III_INTERFERON_PRODUCTION	15.379	0.0615502	0.204051
GOBP_CELLULAR_RESPONSE_TO_EXOGENOUS_DSRNA	28.611	0.064699	0.204051
GOBP_MEMBRANE_FISSION	97.1262	0.0628511	0.204051
GOBP_POSITIVE_REGULATION_OF_T_HELPER_17_TYPE_IMMUNE_RESPONSE	11.9949	0.0595602	0.204051
GOBP_INNATE_IMMUNE_RESPONSE	201.507	0.0673835	0.208507
GOBP_INTERFERON_ALPHA_PRODUCTION	49.2431	0.0697481	0.211828
GOBP_ANTIGEN_PROCESSING_AND_PRESENTATION_OF_ENDOGENOUS_PEPTIDE_ANTIGEN	24.0094	0.0720695	0.214898
GOBP_T_HELPER_17_TYPE_IMMUNE_RESPONSE	27.0663	0.074049	0.216858
GOBP_POSITIVE_REGULATION_OF_TYPE_II_INTERFERON_PRODUCTION	41.0837	0.076015	0.21871
GOBP_IMMUNE_RESPONSE_REGULATING_SIGNALING_PATHWAY	168.549	0.0806639	0.228084
GOBP_RESPONSE_TO_CYTOKINE	243.884	0.0826842	0.229834
GOBP_ANTIVIRAL_INNATE_IMMUNE_RESPONSE	32.613	0.085242	0.232995
GOBP_REGULATION_OF_CELL_KILLING	50.5015	0.0912917	0.24544
GOBP_T_CELL_MEDIATED_IMMUNE_RESPONSE_TO_TUMOR_CELL	29.207	0.109341	0.263704
GOBP_REGULATION_OF_T_HELPER_1_TYPE_IMMUNE_RESPONSE	22.421	0.104996	0.263704
GOBP_REGULATION_OF_TYPE_2_IMMUNE_RESPONSE	23.4316	0.109244	0.263704
GOBP_REGULATION_OF_T_CELL_MEDIATED_IMMUNE_RESPONSE_TO_TUMOR_CELL	29.207	0.109341	0.263704
GOBP_HUMORAL_IMMUNE_RESPONSE	83.1735	0.108013	0.263704
GOBP_HEMOPOIESIS	232.108	0.10035	0.263704
GOBP_TYPE_2_IMMUNE_RESPONSE	26.6662	0.108914	0.263704
GOBP_REGULATION_OF_HUMORAL_IMMUNE_RESPONSE_MEDIATED_BY_CIRCULATING_IMMUNOGLOBULIN	14.618	0.11993	0.273173
GOBP_T_HELPER_1_TYPE_IMMUNE_RESPONSE	30.6416	0.119145	0.273173
GOBP_REGULATION_OF_INNATE_IMMUNE_RESPONSE	128.957	0.117713	0.273173
GOBP_REGULATION_OF_RIBONUCLEASE_ACTIVITY	38.9889	0.117907	0.273173
GOBP_NEGATIVE_REGULATION_OF_IMMUNE_SYSTEM_PROCESS	150.361	0.131233	0.290841
GOBP_VIRAL_PROCESS	159.276	0.129929	0.290841
GOBP_HUMORAL_IMMUNE_RESPONSE_MEDIATED_BY_CIRCULATING_IMMUNOGLOBULIN	27.6105	0.13478	0.294719
GOBP_ACTIVATION_OF_IMMUNE_RESPONSE	142.755	0.139166	0.300305
GOBP_POSITIVE_REGULATION_OF_HUMORAL_IMMUNE_RESPONSE	10.6598	0.144911	0.308642
GOBP_INNATE_IMMUNE_RESPONSE_ACTIVATING_SIGNALING_PATHWAY	84.442	0.15767	0.327314
GOBP_POSITIVE_REGULATION_OF_HUMORAL_IMMUNE_RESPONSE_MEDIATED_BY_CIRCULATING_IMMUNOGLOBULIN	4.54136	0.15711	0.327314
GOBP_POSITIVE_REGULATION_OF_T_HELPER_1_TYPE_IMMUNE_RESPONSE	12.0401	0.166999	0.334955
GOBP_POSITIVE_REGULATION_OF_TYPE_2_IMMUNE_RESPONSE	12.0639	0.166013	0.334955
GOBP_POSITIVE_REGULATION_OF_T_CELL_MEDIATED_IMMUNE_RESPONSE_TO_TUMOR_CELL	16.2333	0.168174	0.334955
GOBP_REGULATION_OF_RESPONSE_TO_CYTOKINE_STIMULUS	96.2672	0.16952	0.334955
GOBP_VIRAL_LIFE_CYCLE	120.124	0.17223	0.336258
GOBP_NEGATIVE_REGULATION_OF_CYTOKINE_PRODUCTION_INVOLVED_IN_IMMUNE_RESPONSE	21.9532	0.174712	0.337092
GOBP_MYELOID_CELL_ACTIVATION_INVOLVED_IN_IMMUNE_RESPONSE	91.7785	0.187213	0.341145
GOBP_IMMUNE_COMPLEX_CLEARANCE	20.2392	0.18652	0.341145
GOBP_NEGATIVE_REGULATION_OF_T_HELPER_1_TYPE_IMMUNE_RESPONSE	15.3178	0.183429	0.341145
GOBP_NEGATIVE_REGULATION_OF_TYPE_I_INTERFERON_PRODUCTION	25.1469	0.183009	0.341145
GOBP_REGULATION_OF_VIRAL_PROCESS	80.7471	0.180607	0.341145
GOBP_REGULATION_OF_RESPONSE_TO_TYPE_II_INTERFERON	28.9068	0.193154	0.348102
GOBP_REGULATION_OF_VIRAL_GENOME_REPLICATION	70.531	0.197371	0.351834
GOBP_REGULATION_OF_RESPONSE_TO_EXTERNAL_STIMULUS	192.964	0.202121	0.356429
GOBP_ORGAN_OR_TISSUE_SPECIFIC_IMMUNE_RESPONSE	10.272	0.211981	0.361473
GOBP_ANTIGEN_PROCESSING_AND_PRESENTATION_OF_PEPTIDE_ANTIGEN_VIA_MHC_CLASS_I	25.2429	0.212477	0.361473
GOBP_NEGATIVE_REGULATION_OF_TYPE_II_INTERFERON_PRODUCTION	20.107	0.213798	0.361473
GOBP_CELLULAR_RESPONSE_TO_INTERFERON_ALPHA	-22.124	0.208087	0.361473
GOBP_INNATE_IMMUNE_RESPONSE_IN_MUCOSA	6.09526	0.237057	0.393993
GOBP_NEGATIVE_REGULATION_OF_PRODUCTION_OF_MOLECULAR_MEDIATOR_OF_IMMUNE_RESPONSE	24.5316	0.24024	0.393993
GOBP_NEGATIVE_REGULATION_OF_INNATE_IMMUNE_RESPONSE	62.8273	0.239851	0.393993
GOBP_ACTIVATION_OF_INNATE_IMMUNE_RESPONSE	72.5579	0.260014	0.4222
GOBP_B_CELL_ACTIVATION_INVOLVED_IN_IMMUNE_RESPONSE	42.8536	0.279161	0.448847
GOBP_NEGATIVE_REGULATION_OF_HUMORAL_IMMUNE_RESPONSE	34.228	0.294533	0.468965
GOBP_POSITIVE_REGULATION_OF_RESPONSE_TO_BIOTIC_STIMULUS	76.2129	0.315521	0.488164
GOBP_REGULATION_OF_ENDOPEPTIDASE_ACTIVITY	104.065	0.31295	0.488164
GOBP_ANTIBACTERIAL_INNATE_IMMUNE_RESPONSE	-14.3431	0.311811	0.488164
GOBP_NEGATIVE_REGULATION_OF_VIRAL_PROCESS	41.5961	0.3189	0.488781
GOBP_POSITIVE_REGULATION_OF_RESPONSE_TO_TYPE_II_INTERFERON	17.043	0.337867	0.513057
GOBP_REGULATION_OF_DEFENSE_RESPONSE_TO_VIRUS	22.2473	0.34728	0.522512
GOBP_IMMUNE_RESPONSE_INHIBITING_SIGNAL_TRANSDUCTION	-16.7091	0.361091	0.538354
GOBP_CELLULAR_RESPONSE_TO_INTERFERON_BETA	-15.4419	0.376557	0.556355
GOBP_IMMUNE_RESPONSE_TO_TUMOR_CELL	17.2904	0.380873	0.557707
GOBP_NEGATIVE_REGULATION_OF_RESPONSE_TO_TYPE_II_INTERFERON	11.1367	0.392512	0.569663
GOBP_SOMATIC_DIVERSIFICATION_OF_IMMUNE_RECEPTORS_VIA_SOMATIC_MUTATION	24.5504	0.401517	0.573457
GOBP_RESPONSE_TO_INTERFERON_BETA	-19.3213	0.402119	0.573457
GOBP_MICROGLIAL_CELL_ACTIVATION_INVOLVED_IN_IMMUNE_RESPONSE	-15.4259	0.423403	0.578651
GOBP_T_CELL_PROLIFERATION_INVOLVED_IN_IMMUNE_RESPONSE	-8.6109	0.41827	0.578651
GOBP_IMMUNE_RESPONSE_INHIBITING_CELL_SURFACE_RECEPTOR_SIGNALING_PATHWAY	-12.7862	0.422356	0.578651
GOBP_POSITIVE_REGULATION_OF_DEFENSE_RESPONSE	72.3637	0.415181	0.578651
GOBP_NEGATIVE_REGULATION_OF_T_HELPER_17_TYPE_IMMUNE_RESPONSE	10.3314	0.421434	0.578651
GOBP_IMMUNE_RESPONSE_REGULATING_CELL_SURFACE_RECEPTOR_SIGNALING_PATHWAY_INVOLVED_IN_PHAGOCYTOSIS	32.0924	0.452226	0.593321
GOBP_NEGATIVE_REGULATION_OF_HUMORAL_IMMUNE_RESPONSE_MEDIATED_BY_CIRCULATING_IMMUNOGLOBULIN	21.2669	0.442274	0.593321
GOBP_ANTIGEN_PROCESSING_AND_PRESENTATION_OF_EXOGENOUS_PEPTIDE_ANTIGEN_VIA_MHC_CLASS_I	-9.33591	0.451113	0.593321
GOBP_NEGATIVE_REGULATION_OF_VIRAL_GENOME_REPLICATION	34.5797	0.450064	0.593321
GOBP_ANTIMICROBIAL_HUMORAL_IMMUNE_RESPONSE_MEDIATED_BY_ANTIMICROBIAL_PEPTIDE	14.4691	0.444006	0.593321
GOBP_IMMUNE_RESPONSE_REGULATING_CELL_SURFACE_RECEPTOR_SIGNALING_PATHWAY	59.0421	0.468252	0.609471
GOBP_TYPE_II_INTERFERON_MEDIATED_SIGNALING_PATHWAY	12.5329	0.481482	0.621756
GOBP_TYPE_I_INTERFERON_PRODUCTION	26.9649	0.487409	0.624493
GOBP_REGULATION_OF_PEPTIDASE_ACTIVITY	77.3295	0.506334	0.643712
GOBP_CELLULAR_RESPONSE_TO_TYPE_II_INTERFERON	-25.9923	0.529696	0.668231
GOBP_POSITIVE_REGULATION_OF_MAST_CELL_ACTIVATION_INVOLVED_IN_IMMUNE_RESPONSE	9.38501	0.538563	0.674232
GOBP_CELLULAR_RESPONSE_TO_VIRUS	24.1268	0.552015	0.685837
GOBP_NATURAL_KILLER_CELL_ACTIVATION_INVOLVED_IN_IMMUNE_RESPONSE	10.4871	0.566229	0.692996
GOBP_ANTIFUNGAL_INNATE_IMMUNE_RESPONSE	8.07045	0.565533	0.692996
GOBP_RESPONSE_TO_TYPE_I_INTERFERON	27.0587	0.596518	0.724659
GOBP_NEUTROPHIL_ACTIVATION_INVOLVED_IN_IMMUNE_RESPONSE	16.0688	0.636617	0.740463
GOBP_B_CELL_PROLIFERATION_INVOLVED_IN_IMMUNE_RESPONSE	-6.11496	0.620717	0.740463
GOBP_TOLERANCE_INDUCTION_DEPENDENT_UPON_IMMUNE_RESPONSE	6.78565	0.632027	0.740463
GOBP_NEGATIVE_REGULATION_OF_TYPE_2_IMMUNE_RESPONSE	7.40056	0.633676	0.740463
GOBP_REGULATION_OF_MAST_CELL_ACTIVATION_INVOLVED_IN_IMMUNE_RESPONSE	14.1092	0.630236	0.740463
GOBP_REGULATION_OF_ANTIFUNGAL_INNATE_IMMUNE_RESPONSE	11.5746	0.615382	0.740463
GOBP_RESPONSE_TO_TYPE_II_INTERFERON	14.8408	0.651263	0.752163
GOBP_POSITIVE_REGULATION_OF_RESPONSE_TO_CYTOKINE_STIMULUS	-20.688	0.660405	0.757388
GOBP_NEGATIVE_REGULATION_OF_INTERFERON_BETA_PRODUCTION	-11.0784	0.678677	0.770768
GOBP_HEMATOPOIETIC_OR_LYMPHOID_ORGAN_DEVELOPMENT	23.7973	0.681471	0.770768
GOBP_INTERFERON_MEDIATED_SIGNALING_PATHWAY	16.2754	0.69723	0.78319
GOBP_POSITIVE_REGULATION_OF_RESPONSE_TO_EXTERNAL_STIMULUS	40.2764	0.716605	0.799478
GOBP_NEGATIVE_REGULATION_OF_VIRAL_LIFE_CYCLE	5.20788	0.729112	0.807935
GOBP_MATURE_B_CELL_DIFFERENTIATION_INVOLVED_IN_IMMUNE_RESPONSE	-8.26274	0.739161	0.813574
GOBP_REGULATION_OF_NATURAL_KILLER_CELL_MEDIATED_IMMUNE_RESPONSE_TO_TUMOR_CELL	3.72885	0.7462	0.815845
GOBP_NATURAL_KILLER_CELL_MEDIATED_IMMUNE_RESPONSE_TO_TUMOR_CELL	3.95332	0.751414	0.816105
GOBP_RESPONSE_TO_INTERFERON_ALPHA	9.48825	0.773017	0.834045
GOBP_MACROPHAGE_ACTIVATION_INVOLVED_IN_IMMUNE_RESPONSE	9.66696	0.800943	0.852952
GOBP_IMMUNOGLOBULIN_PRODUCTION_INVOLVED_IN_IMMUNOGLOBULIN_MEDIATED_IMMUNE_RESPONSE	7.26156	0.798424	0.852952
GOBP_INNATE_IMMUNE_RESPONSE_ACTIVATING_CELL_SURFACE_RECEPTOR_SIGNALING_PATHWAY	6.38986	0.834535	0.877332
GOBP_POSITIVE_REGULATION_OF_NATURAL_KILLER_CELL_MEDIATED_IMMUNE_RESPONSE_TO_TUMOR_CELL	1.93265	0.830856	0.877332
GOBP_POSITIVE_REGULATION_OF_INTERFERON_BETA_PRODUCTION	3.14858	0.873182	0.912114
GOBP_NEGATIVE_REGULATION_OF_MAST_CELL_ACTIVATION_INVOLVED_IN_IMMUNE_RESPONSE	3.14035	0.897973	0.932073
GOBP_NEGATIVE_REGULATION_OF_INTERFERON_ALPHA_PRODUCTION	2.12114	0.918083	0.946953
GOBP_POSITIVE_REGULATION_OF_TYPE_I_INTERFERON_PRODUCTION	2.15572	0.939148	0.962627
GOBP_INTERFERON_BETA_PRODUCTION	-0.00643132	0.999839	0.999839
GOBP_REGULATION_OF_TYPE_I_INTERFERON_MEDIATED_SIGNALING_PATHWAY	0.920509	0.98184	0.999839
GOBP_NEGATIVE_REGULATION_OF_TYPE_I_INTERFERON_MEDIATED_SIGNALING_PATHWAY	0.0321686	0.999114	0.999839
GOBP_POSITIVE_REGULATION_OF_TYPE_I_INTERFERON_MEDIATED_SIGNALING_PATHWAY	-0.236366	0.993805	0.999839

### Sheet: cluster 1&2&4 vs cluster 3
Pathway	Coef	p-val	adj p-val
GOBP_CYTOKINE_PRODUCTION	416.22	0.000410882	0.0175973
GOBP_POSITIVE_REGULATION_OF_CYTOKINE_PRODUCTION	288.662	0.000569921	0.0175973
GOBP_CYTOKINE_PRODUCTION_INVOLVED_IN_IMMUNE_RESPONSE	148.833	0.000537764	0.0175973
GOBP_REGULATION_OF_IMMUNE_EFFECTOR_PROCESS	228.196	0.0008394	0.0175973
GOBP_REGULATION_OF_PRODUCTION_OF_MOLECULAR_MEDIATOR_OF_IMMUNE_RESPONSE	176.06	0.000965703	0.0175973
GOBP_POSITIVE_REGULATION_OF_PRODUCTION_OF_MOLECULAR_MEDIATOR_OF_IMMUNE_RESPONSE	136.01	0.00091296	0.0175973
GOBP_POSITIVE_REGULATION_OF_CYTOKINE_PRODUCTION_INVOLVED_IN_IMMUNE_RESPONSE	106.808	0.000817745	0.0175973
GOBP_REGULATION_OF_ADAPTIVE_IMMUNE_RESPONSE	151.77	0.000181568	0.0175973
GOBP_POSITIVE_REGULATION_OF_ADAPTIVE_IMMUNE_RESPONSE	99.2059	0.000467855	0.0175973
GOBP_POSITIVE_REGULATION_OF_IMMUNE_EFFECTOR_PROCESS	161.114	0.00129947	0.0213113
GOBP_IMMUNE_EFFECTOR_PROCESS	281.357	0.00313777	0.0467813
GOBP_REGULATION_OF_IMMUNE_SYSTEM_PROCESS	486.51	0.00412027	0.0519788
GOBP_REGULATION_OF_LEUKOCYTE_MEDIATED_IMMUNITY	145.927	0.00411853	0.0519788
GOBP_ADAPTIVE_IMMUNE_RESPONSE	215.67	0.00490014	0.0574016
GOBP_PRODUCTION_OF_MOLECULAR_MEDIATOR_OF_IMMUNE_RESPONSE	162.804	0.00558242	0.0610345
GOBP_CELL_ACTIVATION_INVOLVED_IN_IMMUNE_RESPONSE	189.851	0.00600201	0.0615206
GOBP_SOMATIC_DIVERSIFICATION_OF_IMMUNOGLOBULINS_INVOLVED_IN_IMMUNE_RESPONSE	79.5603	0.00960627	0.084857
GOBP_LYMPHOCYTE_ACTIVATION_INVOLVED_IN_IMMUNE_RESPONSE	128.463	0.00997955	0.084857
GOBP_NEGATIVE_REGULATION_OF_IMMUNE_RESPONSE	151.675	0.00889093	0.084857
GOBP_POSITIVE_REGULATION_OF_IMMUNE_RESPONSE	258.242	0.0103484	0.084857
GOBP_SOMATIC_DIVERSIFICATION_OF_IMMUNE_RECEPTORS	111.504	0.0120725	0.0887379
GOBP_ADAPTIVE_IMMUNE_RESPONSE_BASED_ON_SOMATIC_RECOMBINATION_OF_IMMUNE_RECEPTORS_BUILT_FROM_IMMUNOGLOBULIN_SUPERFAMILY_DOMAINS	144.305	0.012986	0.0887379
GOBP_IMMUNE_SYSTEM_DEVELOPMENT	199.745	0.0124858	0.0887379
GOBP_REGULATION_OF_IMMUNE_RESPONSE	292.557	0.0119015	0.0887379
GOBP_T_CELL_DIFFERENTIATION_INVOLVED_IN_IMMUNE_RESPONSE	65.9105	0.0141615	0.0928993
GOBP_POSITIVE_REGULATION_OF_LEUKOCYTE_MEDIATED_IMMUNITY	79.0792	0.015159	0.0943268
GOBP_NEGATIVE_REGULATION_OF_ADAPTIVE_IMMUNE_RESPONSE	61.4619	0.0158075	0.0943268
GOBP_RESPONSE_TO_VIRUS	181.238	0.0161046	0.0943268
GOBP_T_CELL_ACTIVATION_INVOLVED_IN_IMMUNE_RESPONSE	81.5364	0.0194463	0.103342
GOBP_HEMOPOIESIS	342.099	0.0183513	0.103342
GOBP_REGULATION_OF_T_HELPER_17_TYPE_IMMUNE_RESPONSE	23.341	0.0195342	0.103342
GOBP_POSITIVE_REGULATION_OF_IMMUNE_SYSTEM_PROCESS	306.062	0.021382	0.107415
GOBP_NEGATIVE_REGULATION_OF_IMMUNE_EFFECTOR_PROCESS	98.5872	0.0216139	0.107415
GOBP_POSITIVE_REGULATION_OF_TYPE_II_INTERFERON_PRODUCTION	54.3384	0.0229164	0.110538
GOBP_NEGATIVE_REGULATION_OF_MULTICELLULAR_ORGANISMAL_PROCESS	393.893	0.0246307	0.115413
GOBP_IMMUNE_RESPONSE	381.765	0.0277633	0.126477
GOBP_POSITIVE_REGULATION_OF_INTERFERON_ALPHA_PRODUCTION	44.7282	0.0293123	0.129925
GOBP_DEFENSE_RESPONSE_TO_OTHER_ORGANISM	279.249	0.0326444	0.140887
GOBP_TYPE_III_INTERFERON_PRODUCTION	17.8705	0.0340507	0.143188
GOBP_T_HELPER_17_TYPE_IMMUNE_RESPONSE	32.7018	0.0364729	0.149539
GOBP_NEGATIVE_REGULATION_OF_IMMUNE_SYSTEM_PROCESS	209.659	0.0400347	0.156326
GOBP_INTERFERON_ALPHA_PRODUCTION	57.3116	0.0397642	0.156326
GOBP_IMMUNE_COMPLEX_CLEARANCE	31.9439	0.0431293	0.164493
GOBP_REGULATION_OF_RESPONSE_TO_STRESS	387.747	0.0454205	0.165533
GOBP_POSITIVE_REGULATION_OF_T_HELPER_17_TYPE_IMMUNE_RESPONSE	13.1668	0.0450245	0.165533
GOBP_RESPONSE_TO_TYPE_III_INTERFERON	21.7944	0.0500348	0.178385
GOBP_DEFENSE_RESPONSE	348.258	0.0539566	0.184352
GOBP_REGULATION_OF_VIRAL_PROCESS	119.879	0.0532863	0.184352
GOBP_NEGATIVE_REGULATION_OF_T_HELPER_17_TYPE_IMMUNE_RESPONSE	25.3312	0.05584	0.186893
GOBP_APOPTOTIC_SIGNALING_PATHWAY	264.87	0.0578401	0.189715
GOBP_REGULATION_OF_RESPONSE_TO_BIOTIC_STIMULUS	157.683	0.0596361	0.190594
GOBP_TYPE_II_INTERFERON_PRODUCTION	50.7208	0.0604322	0.190594
GOBP_NEGATIVE_REGULATION_OF_CYTOKINE_PRODUCTION	111.402	0.0652037	0.198209
GOBP_REGULATION_OF_CELL_KILLING	56.7643	0.0652638	0.198209
GOBP_ANTIGEN_PROCESSING_AND_PRESENTATION_OF_ENDOGENOUS_PEPTIDE_ANTIGEN	24.9979	0.0683889	0.200282
GOBP_INNATE_IMMUNE_RESPONSE	206.993	0.0675089	0.200282
GOBP_TYPE_2_IMMUNE_RESPONSE	30.5547	0.073264	0.210795
GOBP_POSITIVE_REGULATION_OF_MYELOID_LEUKOCYTE_CYTOKINE_PRODUCTION_INVOLVED_IN_IMMUNE_RESPONSE	31.2282	0.0767587	0.217042
GOBP_B_CELL_ACTIVATION_INVOLVED_IN_IMMUNE_RESPONSE	70.7112	0.082057	0.217054
GOBP_REGULATION_OF_T_HELPER_1_TYPE_IMMUNE_RESPONSE	24.8918	0.0809369	0.217054
GOBP_REGULATION_OF_TYPE_2_IMMUNE_RESPONSE	26.359	0.0790454	0.217054
GOBP_ANTIVIRAL_INNATE_IMMUNE_RESPONSE	33.9272	0.0811597	0.217054
GOBP_T_CELL_MEDIATED_CYTOTOXICITY	34.8199	0.0867138	0.225731
GOBP_NEGATIVE_REGULATION_OF_VIRAL_PROCESS	70.4883	0.100081	0.256458
GOBP_T_HELPER_1_TYPE_IMMUNE_RESPONSE	33.1482	0.101994	0.257339
GOBP_NEGATIVE_REGULATION_OF_T_HELPER_1_TYPE_IMMUNE_RESPONSE	18.9449	0.108617	0.269897
GOBP_HUMORAL_IMMUNE_RESPONSE	83.9256	0.113599	0.275127
GOBP_NEGATIVE_REGULATION_OF_VIRAL_LIFE_CYCLE	24.3949	0.114077	0.275127
GOBP_VIRAL_PROCESS	169.58	0.117034	0.278169
GOBP_NEGATIVE_REGULATION_OF_HUMORAL_IMMUNE_RESPONSE	49.4396	0.140661	0.329322
GOBP_VIRAL_LIFE_CYCLE	132.647	0.142573	0.329322
GOBP_CELLULAR_RESPONSE_TO_EXOGENOUS_DSRNA	22.991	0.147944	0.336984
GOBP_REGULATION_OF_HUMORAL_IMMUNE_RESPONSE	23.0584	0.151906	0.341269
GOBP_REGULATION_OF_INNATE_IMMUNE_RESPONSE	119.426	0.15779	0.349697
GOBP_REGULATION_OF_RESPONSE_TO_TYPE_II_INTERFERON	31.4188	0.169492	0.370623
GOBP_REGULATION_OF_DEFENSE_RESPONSE	156.498	0.174199	0.374359
GOBP_RESPONSE_TO_CYTOKINE	195.007	0.175766	0.374359
GOBP_MICROGLIAL_CELL_ACTIVATION_INVOLVED_IN_IMMUNE_RESPONSE	-26.2855	0.184446	0.374373
GOBP_ANTIGEN_PROCESSING_AND_PRESENTATION_OF_PEPTIDE_ANTIGEN_VIA_MHC_CLASS_I	27.5898	0.184357	0.374373
GOBP_NEGATIVE_REGULATION_OF_TYPE_2_IMMUNE_RESPONSE	21.2655	0.183099	0.374373
GOBP_REGULATION_OF_ENDOPEPTIDASE_ACTIVITY	140.558	0.184904	0.374373
GOBP_POSITIVE_REGULATION_OF_T_HELPER_1_TYPE_IMMUNE_RESPONSE	11.5491	0.198431	0.396861
GOBP_IMMUNE_RESPONSE_TO_TUMOR_CELL	25.0871	0.216623	0.397116
GOBP_HUMORAL_IMMUNE_RESPONSE_MEDIATED_BY_CIRCULATING_IMMUNOGLOBULIN	23.1797	0.220351	0.397116
GOBP_SOMATIC_DIVERSIFICATION_OF_IMMUNE_RECEPTORS_VIA_SOMATIC_MUTATION	37.0436	0.218123	0.397116
GOBP_IMMUNE_RESPONSE_REGULATING_SIGNALING_PATHWAY	124.708	0.207542	0.397116
GOBP_POSITIVE_REGULATION_OF_TYPE_2_IMMUNE_RESPONSE	11.2248	0.208405	0.397116
GOBP_VIRAL_GENOME_REPLICATION	58.6909	0.203818	0.397116
GOBP_NEGATIVE_REGULATION_OF_INNATE_IMMUNE_RESPONSE	68.886	0.209616	0.397116
GOBP_TYPE_II_INTERFERON_MEDIATED_SIGNALING_PATHWAY	22.7883	0.212513	0.397116
GOBP_REGULATION_OF_RESPONSE_TO_CYTOKINE_STIMULUS	88.2097	0.220161	0.397116
GOBP_NEGATIVE_REGULATION_OF_HUMORAL_IMMUNE_RESPONSE_MEDIATED_BY_CIRCULATING_IMMUNOGLOBULIN	34.1681	0.22972	0.4095
GOBP_ACTIVATION_OF_IMMUNE_RESPONSE	117.664	0.234879	0.409789
GOBP_CELLULAR_RESPONSE_TO_INTERFERON_ALPHA	-21.3979	0.234818	0.409789
GOBP_NATURAL_KILLER_CELL_ACTIVATION_INVOLVED_IN_IMMUNE_RESPONSE	21.4885	0.251949	0.434944
GOBP_POSITIVE_REGULATION_OF_RESPONSE_TO_TYPE_II_INTERFERON	20.1796	0.270632	0.457563
GOBP_REGULATION_OF_RIBONUCLEASE_ACTIVITY	28.2995	0.268843	0.457563
GOBP_REGULATION_OF_HUMORAL_IMMUNE_RESPONSE_MEDIATED_BY_CIRCULATING_IMMUNOGLOBULIN	10.4316	0.279002	0.462186
GOBP_REGULATION_OF_DEFENSE_RESPONSE_TO_VIRUS	26.5308	0.276483	0.462186
GOBP_TOLERANCE_INDUCTION_DEPENDENT_UPON_IMMUNE_RESPONSE	15.3098	0.29146	0.477995
GOBP_REGULATION_OF_PEPTIDASE_ACTIVITY	124.628	0.297326	0.482787
GOBP_REGULATION_OF_NATURAL_KILLER_CELL_MEDIATED_IMMUNE_RESPONSE_TO_TUMOR_CELL	12.2368	0.301002	0.483965
GOBP_NATURAL_KILLER_CELL_MEDIATED_IMMUNE_RESPONSE_TO_TUMOR_CELL	13.1065	0.306446	0.487933
GOBP_INNATE_IMMUNE_RESPONSE_ACTIVATING_SIGNALING_PATHWAY	61.737	0.313742	0.494747
GOBP_IMMUNE_RESPONSE_INHIBITING_SIGNAL_TRANSDUCTION	-18.6599	0.3216	0.502308
GOBP_POSITIVE_REGULATION_OF_MAST_CELL_ACTIVATION_INVOLVED_IN_IMMUNE_RESPONSE	15.3585	0.329036	0.509075
GOBP_ORGAN_OR_TISSUE_SPECIFIC_IMMUNE_RESPONSE	8.00754	0.342451	0.511814
GOBP_T_CELL_MEDIATED_IMMUNE_RESPONSE_TO_TUMOR_CELL	17.6139	0.346411	0.511814
GOBP_REGULATION_OF_T_CELL_MEDIATED_IMMUNE_RESPONSE_TO_TUMOR_CELL	17.6139	0.346411	0.511814
GOBP_POSITIVE_REGULATION_OF_HUMORAL_IMMUNE_RESPONSE	7.22983	0.334763	0.511814
GOBP_NEGATIVE_REGULATION_OF_TYPE_I_INTERFERON_PRODUCTION	18.4305	0.341853	0.511814
GOBP_NEGATIVE_REGULATION_OF_TYPE_II_INTERFERON_PRODUCTION	15.1634	0.360546	0.527943
GOBP_NEGATIVE_REGULATION_OF_PRODUCTION_OF_MOLECULAR_MEDIATOR_OF_IMMUNE_RESPONSE	19.4618	0.363782	0.527967
GOBP_POSITIVE_REGULATION_OF_T_CELL_MEDIATED_IMMUNE_RESPONSE_TO_TUMOR_CELL	10.7948	0.371947	0.535081
GOBP_MYELOID_CELL_ACTIVATION_INVOLVED_IN_IMMUNE_RESPONSE	62.645	0.381093	0.543472
GOBP_NEGATIVE_REGULATION_OF_CYTOKINE_PRODUCTION_INVOLVED_IN_IMMUNE_RESPONSE	14.3914	0.385438	0.544929
GOBP_INNATE_IMMUNE_RESPONSE_IN_MUCOSA	4.37831	0.407305	0.552049
GOBP_POSITIVE_REGULATION_OF_RESPONSE_TO_BIOTIC_STIMULUS	65.1021	0.403034	0.552049
GOBP_POSITIVE_REGULATION_OF_HUMORAL_IMMUNE_RESPONSE_MEDIATED_BY_CIRCULATING_IMMUNOGLOBULIN	2.7358	0.405862	0.552049
GOBP_RESPONSE_TO_INTERFERON_BETA	-19.7767	0.402782	0.552049
GOBP_MEMBRANE_FISSION	45.1858	0.398257	0.552049
GOBP_TYPE_I_INTERFERON_PRODUCTION	32.119	0.420332	0.558694
GOBP_NEGATIVE_REGULATION_OF_RESPONSE_TO_TYPE_II_INTERFERON	10.7213	0.422427	0.558694
GOBP_ANTIBACTERIAL_INNATE_IMMUNE_RESPONSE	-11.8495	0.415934	0.558694
GOBP_IMMUNE_RESPONSE_REGULATING_CELL_SURFACE_RECEPTOR_SIGNALING_PATHWAY_INVOLVED_IN_PHAGOCYTOSIS	34.4795	0.431612	0.56178
GOBP_ANTIFUNGAL_INNATE_IMMUNE_RESPONSE	11.3642	0.430231	0.56178
GOBP_NEGATIVE_REGULATION_OF_MAST_CELL_ACTIVATION_INVOLVED_IN_IMMUNE_RESPONSE	-19.5225	0.43722	0.564599
GOBP_IMMUNOGLOBULIN_PRODUCTION_INVOLVED_IN_IMMUNOGLOBULIN_MEDIATED_IMMUNE_RESPONSE	22.1675	0.447458	0.573262
GOBP_REGULATION_OF_RESPONSE_TO_EXTERNAL_STIMULUS	117.061	0.450919	0.573262
GOBP_REGULATION_OF_VIRAL_GENOME_REPLICATION	41.8311	0.456549	0.575954
GOBP_CELLULAR_RESPONSE_TO_INTERFERON_BETA	-12.5712	0.482428	0.603955
GOBP_RESPONSE_TO_TYPE_I_INTERFERON	35.2562	0.501674	0.623291
GOBP_ACTIVATION_OF_INNATE_IMMUNE_RESPONSE	43.1229	0.513896	0.633676
GOBP_POSITIVE_REGULATION_OF_NATURAL_KILLER_CELL_MEDIATED_IMMUNE_RESPONSE_TO_TUMOR_CELL	5.84557	0.529387	0.647906
GOBP_IMMUNE_RESPONSE_INHIBITING_CELL_SURFACE_RECEPTOR_SIGNALING_PATHWAY	-10.0999	0.537059	0.650647
GOBP_ANTIGEN_PROCESSING_AND_PRESENTATION_OF_EXOGENOUS_PEPTIDE_ANTIGEN_VIA_MHC_CLASS_I	-7.79703	0.539561	0.650647
GOBP_INTERFERON_MEDIATED_SIGNALING_PATHWAY	24.6371	0.566279	0.677881
GOBP_T_CELL_PROLIFERATION_INVOLVED_IN_IMMUNE_RESPONSE	-6.13618	0.575171	0.679196
GOBP_POSITIVE_REGULATION_OF_TYPE_I_INTERFERON_PRODUCTION	16.2458	0.57566	0.679196
GOBP_INNATE_IMMUNE_RESPONSE_ACTIVATING_CELL_SURFACE_RECEPTOR_SIGNALING_PATHWAY	-16.6255	0.596426	0.693715
GOBP_HEMATOPOIETIC_OR_LYMPHOID_ORGAN_DEVELOPMENT	31.8616	0.593066	0.693715
GOBP_CELLULAR_RESPONSE_TO_VIRUS	20.8743	0.616514	0.71203
GOBP_POSITIVE_REGULATION_OF_INTERFERON_BETA_PRODUCTION	9.58752	0.635941	0.727503
GOBP_ANTIMICROBIAL_HUMORAL_IMMUNE_RESPONSE_MEDIATED_BY_ANTIMICROBIAL_PEPTIDE	9.09156	0.638783	0.727503
GOBP_B_CELL_PROLIFERATION_INVOLVED_IN_IMMUNE_RESPONSE	-5.53414	0.662489	0.7464
GOBP_REGULATION_OF_ANTIFUNGAL_INNATE_IMMUNE_RESPONSE	10.268	0.664478	0.7464
GOBP_REGULATION_OF_MAST_CELL_ACTIVATION_INVOLVED_IN_IMMUNE_RESPONSE	11.7122	0.697379	0.778028
GOBP_NEGATIVE_REGULATION_OF_TYPE_I_INTERFERON_MEDIATED_SIGNALING_PATHWAY	-11.2091	0.706445	0.782818
GOBP_RESPONSE_TO_TYPE_II_INTERFERON	12.4421	0.712489	0.784216
GOBP_CELLULAR_RESPONSE_TO_TYPE_II_INTERFERON	-13.7796	0.745311	0.814873
GOBP_POSITIVE_REGULATION_OF_DEFENSE_RESPONSE	28.7359	0.752184	0.816942
GOBP_NEGATIVE_REGULATION_OF_INTERFERON_ALPHA_PRODUCTION	6.50587	0.759162	0.819095
GOBP_NEGATIVE_REGULATION_OF_INTERFERON_BETA_PRODUCTION	-8.12046	0.767542	0.822724
GOBP_POSITIVE_REGULATION_OF_TYPE_I_INTERFERON_MEDIATED_SIGNALING_PATHWAY	8.37788	0.788993	0.840226
GOBP_INTERFERON_BETA_PRODUCTION	7.43479	0.820308	0.867939
GOBP_NEGATIVE_REGULATION_OF_VIRAL_GENOME_REPLICATION	10.0967	0.82979	0.872343
GOBP_MACROPHAGE_ACTIVATION_INVOLVED_IN_IMMUNE_RESPONSE	-6.67536	0.865392	0.898255
GOBP_NEUTROPHIL_ACTIVATION_INVOLVED_IN_IMMUNE_RESPONSE	6.08065	0.861694	0.898255
GOBP_MATURE_B_CELL_DIFFERENTIATION_INVOLVED_IN_IMMUNE_RESPONSE	3.89098	0.878431	0.900392
GOBP_REGULATION_OF_TYPE_I_INTERFERON_MEDIATED_SIGNALING_PATHWAY	-6.59025	0.874054	0.900392
GOBP_RESPONSE_TO_INTERFERON_ALPHA	-3.44205	0.918673	0.935791
GOBP_IMMUNE_RESPONSE_REGULATING_CELL_SURFACE_RECEPTOR_SIGNALING_PATHWAY	6.26168	0.94021	0.951817
GOBP_POSITIVE_REGULATION_OF_RESPONSE_TO_CYTOKINE_STIMULUS	3.05252	0.949685	0.955512
GOBP_POSITIVE_REGULATION_OF_RESPONSE_TO_EXTERNAL_STIMULUS	-2.18244	0.984699	0.984699
